# T Cell Dysfunction in Cutaneous Leishmaniasis at Single-Cell Resolution

**DOI:** 10.1101/2025.02.21.25322565

**Authors:** Jonathan Peña Avila, Youvika Singh, Fernanda Mesquita de Souza, Stella Francy de Assunção, Samara Damasceno, Herbert Leonel de Matos Guedes, Thiago M. Cunha, Roberto Bueno Filho, João Santana da Silva, Helder I. Nakaya

## Abstract

**Background:** Cutaneous leishmaniasis (CL) is characterized by immune dysregulation that facilitates chronic infection.

**Objective:** To investigate the role of T cells in the immunopathology of CL by characterizing the immune landscape of skin lesions using single-cell RNA sequencing (scRNA-seq).

**Methods:** We performed scRNA-seq to profile T cells from PBMC and skin lesions of CL patients.

**Results:** We analyzed the transcriptional profile of distinct populations of CD4+ and CD8+ migratory T cells in CL lesions. CD8+ resident T cells displayed expression of exhaustion markers and were categorized into progenitor, transitional, and terminal stages, with HAVCR2 (TIM-3) identified as a potential driver of dysfunction. Compared to psoriasis and healthy skin, CL lesions showed a reduced frequency of regulatory T cells (Tregs), potentially linked to oxidative stress, DNA damage, and increased apoptosis. We also detected double-negative (DN) γδ T cells, suggesting their potential role in antigen presentation via MHC class II through TGF-β signaling.

**Conclusion:** This study provides novel insights into immune evasion mechanisms in CL, identifying TIM-3, Treg modulation, and the functional role of DN γδ T cells as distinct potential targets for future immunotherapies.
