## Supplementary material for "T Cell Dysfunction in Cutaneous Leishmaniasis at Single-Cell Resolution": Table S1

### Sheet: Sheet1
Table S1. Demographic Characteristics of the Participants. Table display the demographic and clinical features of individuals presenting with leishmania-infected skin lesions. Characteristics of Psoriasis and Healthy samples can be explore in GEO database (GSE162183 and GSE173706)
Cases	Case 1	Case 2	Case 3	Case 4
Lesion Duration	2 Months	4 Months	2 Years	6 Months
Number Of Lesions	1	2	5	1
Lesion Location	Right Forearm	Right Leg	Right Flank	Left Malar
Mucous Involvement	No	No	No	No
Biopsy	Granuloma With Plasma Cells	Granuloma With Plasma Cells	Granuloma With Plasma Cells	Lichenoid Dermatitis With Plasma Cells
Amastigotes In Biopsy	No	No	Yes	Yes
Montenegro Skin Test	Positive	Positive	Not Performed	Negative
PCR	Positive	Positive	Positive	Positive
Treatment	Glucantime	Glucantime	Glucantime (1st Cycle); Liposomal Amphotericin B (2nd Cycle For Recurrence)	Liposomal Amphotericin B
Treatment Duration / Dosage	20 Days (40 Vials)	20 Days (40 Vials)	Glucantime: 30 Days (60 Vials); Amphotericin: 3.000mg	Cumulative Dose: 3.200mg
Cure	Yes	Yes	Sim (After 2nd Cycle)	Yes
Pictures	Yes	Yes	Yes	Não
